# Comparative effectiveness of gabapentin and pregabalin on reduction in alcohol use: A nationwide observational cohort study

**DOI:** 10.64898/2026.01.13.26344031

**Authors:** Tommy Gunawan, Joshua C. Gray, Mingjian Shi, Thomas Wingo, Aliza P. Wingo, David A. Fiellin, John Tazare, Mehdi Farokhnia, Lorenzo Leggio, Henry R. Kranzler, Christopher T. Rentsch

## Abstract

**Background:** Gabapentin and pregabalin have potential utility for treating alcohol use disorder (AUD), but their comparative effectiveness in reducing alcohol consumption in real-world settings is unknown. We compared changes in alcohol consumption associated with gabapentin or pregabalin treatment with those of matched unexposed comparators.

**Methods:** We identified patients who were prescribed gabapentin or pregabalin for ≥60 days for any indication between 1 January 2009 and 30 June 2022 using electronic health records from the Veterans Aging Cohort Study (VACS-National). Alcohol consumption was measured using routinely-collected Alcohol Use Disorders Identification Test-Consumption (AUDIT-C) questionnaires. We used propensity score matching to balance baseline characteristics between groups. Three comparisons were conducted: gabapentin vs. unexposed, pregabalin vs. unexposed, and pregabalin vs. gabapentin. Changes in AUDIT-C scores were estimated using multivariable difference-in-difference linear regression models. Analyses were stratified by baseline AUD diagnosis and AUDIT-C categories (lower-risk, at-risk, hazardous/binge).

**Results:** We identified 592,957 gabapentin initiators, 14,923 pregabalin initiators, and 2,959,006 eligible unexposed comparators who were eligible for matching. Compared to unexposed individuals, patients who received gabapentin (DiD: 0.09, 95% CI 0.06, 0.11, p<0.0001) or pregabalin (DiD: 0.14, 95% CI 0.02, 0.26, p=0.0279) reported greater reductions in AUDIT-C scores. When compared head-to-head, pregabalin initiators reported greater reductions in AUDIT-C scores than gabapentin initiators with the largest difference observed among those with AUD (DiD: 0.86, 95% CI 1.22, 0.50, p<0.0001) and those who report baseline hazardous/binge drinking (DiD: 1.74, 95% CI 2.21, 1.27, p<0.0001).

**Discussion:** In this large, nationwide cohort, treatment with gabapentin and pregabalin were associated with reductions in reported alcohol consumption, compared to matched unexposed comparators. Initiation of pregabalin was associated with greater reductions than with gabapentin, particularly among those with AUD and those with highest severity of alcohol use. Known safety concerns and risk of misuse should be considered when prescribing these medications. Randomized clinical trials directly comparing these medications are necessary to validate these findings.
