## Supplemental Tables for "Comparative effectiveness of gabapentin and pregabalin on reduction in alcohol use: A nationwide observational cohort study"

### Sheet: Table of Contents
Table	Description
Supplemental Table S1	Characteristics between initiators of gabapentin-exposed and unexposed, before and after propensity score matching and recorded follow-up alcohol consumption
Supplemental Table S2	Characteristics between initiators of pregabalin and unexposed, before and after propensity score matching and recorded follow-up alcohol consumption

### Sheet: Supplemental Table 1
Supplemental Table S1. Characteristics between initiators of gabapentin-exposed (GABA) and unexposed, before and after propensity score matching and recorded follow-up alcohol consumption
	Unmatched				Matched				Matched with follow-up AUDIT-C
	Gabapentin	Unexposed	SMD		Gabapentin	Unexposed	SMD		Gabapentin	Unexposed	SMD
Sample size, n	592957	2959006			494611	494611			177189	140025
Demographics
Age, years
20-49	162603 (27.4)	889455 (30.1)	0.05828		133278 (26.9)	123619 (25.0)	0.044545		40260 (22.7)	31208 (22.3)	0.01039
50-59	131783 (22.2)	383720 (13.0)	0.24506		101328 (20.5)	96786 (19.6)	0.022947		35010 (19.8)	27589 (19.7)	0.0014
60-69	179146 (30.2)	678011 (22.9)	0.16561		149273 (30.2)	152868 (30.9)	0.015781		57626 (32.5)	46032 (32.9)	0.0075
70-74	58381 (9.8)	319334 (10.8)	0.03111		52194 (10.6)	56143 (11.4)	0.02557		20968 (11.8)	16845 (12.0)	0.00606
75-79	29470 (5.0)	248980 (8.4)	0.13896		27781 (5.6)	30715 (6.2)	0.025156		11094 (6.3)	9034 (6.5)	0.00781
≥80	31574 (5.3)	439506 (14.9)	0.32557		30757 (6.2)	34480 (7.0)	0.03034		12231 (6.9)	9317 (6.7)	0.00991
Race/ethnicity
White	403078 (68.0)	2064286 (69.8)	0.03856		338335 (68.4)	340473 (68.8)	0.009315		127277 (71.8)	96313 (68.8)	0.06674
Black	102799 (17.3)	373550 (12.6)	0.13242		82924 (16.8)	82203 (16.6)	0.003909		25736 (14.5)	24299 (17.4)	0.07735
Hispanic	41687 (7.0)	178967 (6.0)	0.03975		33881 (6.9)	32512 (6.6)	0.011062		10766 (6.1)	9264 (6.6)	0.02215
Asian	4900 (0.8)	30774 (1.0)	0.02226		4231 (0.9)	4205 (0.9)	0.000572		1280 (0.7)	1133 (0.8)	0.00996
AI/AN	4080 (0.7)	15907 (0.5)	0.01932		3278 (0.7)	3076 (0.6)	0.005113		1154 (0.7)	841 (0.6)	0.00643
PI/NH	3965 (0.7)	19358 (0.7)	0.00179		3302 (0.7)	3315 (0.7)	0.000322		1121 (0.6)	906 (0.6)	0.0018
Mixed race	4969 (0.8)	21812 (0.7)	0.01142		4036 (0.8)	3864 (0.8)	0.003907		1441 (0.8)	1099 (0.8)	0.00319
Other/unknown	27479 (4.6)	254352 (8.6)	0.16118		24624 (5.0)	24963 (5.0)	0.003141		8414 (4.7)	6170 (4.4)	0.01638
Sex
Female	52089 (8.8)	198688 (6.7)	0.07758		41399 (8.4)	38898 (7.9)	0.018517		14038 (7.9)	11449 (8.2)	0.00933
Male	540868 (91.2)	2760318 (93.3)	0.07758		453212 (91.6)	455713 (92.1)	0.018517		163151 (92.1)	128576 (91.8)	0.00933
Urban residence	376730 (63.5)	1971746 (66.6)	0.06507		315511 (63.8)	315720 (63.8)	0.000879		110498 (62.4)	89726 (64.1)	0.03561
Area Deprivation Index
1st quintile (lowest)	108094 (18.2)	680486 (23.0)	0.11803		92886 (18.8)	93284 (18.9)	0.002059		32021 (18.1)	26034 (18.6)	0.01346
2nd quintile	115006 (19.4)	614083 (20.8)	0.0339		97272 (19.7)	97516 (19.7)	0.001241		34736 (19.6)	27288 (19.5)	0.00292
3rd quintile	118047 (19.9)	564793 (19.1)	0.02072		98519 (19.9)	98296 (19.9)	0.001129		35557 (20.1)	28017 (20.0)	0.00147
4th quintile	125492 (21.2)	540585 (18.3)	0.0728		103007 (20.8)	102850 (20.8)	0.000782		37748 (21.3)	29123 (20.8)	0.0124
5th quintile (highest)	122206 (20.6)	454436 (15.4)	0.13708		98844 (20.0)	97707 (19.8)	0.005761		35797 (20.2)	28441 (20.3)	0.0027
Missing	4112 (0.7)	104623 (3.5)	0.21158		4083 (0.8)	4958 (1.0)	0.018612		1330 (0.8)	1122 (0.8)	0.00578
Census region
Midwest	123302 (20.8)	684182 (23.1)	0.05624		105085 (21.2)	107384 (21.7)	0.011318		40710 (23.0)	30584 (21.8)	0.02719
Northeast	61942 (10.4)	454398 (15.4)	0.1471		54100 (10.9)	55881 (11.3)	0.011455		20227 (11.4)	16576 (11.8)	0.01318
South	276028 (46.6)	1160033 (39.2)	0.14861		225643 (45.6)	221975 (44.9)	0.014899		78408 (44.3)	63459 (45.3)	0.02149
West	131685 (22.2)	660393 (22.3)	0.00264		109783 (22.2)	109371 (22.1)	0.002006		37844 (21.4)	29406 (21.0)	0.00875
Year of index date
2009-2012	159232 (26.9)	954758 (32.3)	0.11872		135313 (27.4)	137410 (27.8)	0.009488		48700 (27.5)	38920 (27.8)	0.00694
2013-2015	146577 (24.7)	607254 (20.5)	0.10042		117124 (23.7)	112628 (22.8)	0.021527		41222 (23.3)	30611 (21.9)	0.03358
2016-2018	149730 (25.3)	624553 (21.1)	0.09831		121552 (24.6)	118554 (24.0)	0.014138		43695 (24.7)	33670 (24.0)	0.01431
2019-2021	137418 (23.2)	772441 (26.1)	0.06802		120622 (24.4)	126019 (25.5)	0.025223		43572 (24.6)	36824 (26.3)	0.03921
Clinical characteristics
Alcohol use disorder	112423 (19.0)	241233 (8.2)	0.32192		80137 (16.2)	80137 (16.2)	0		29824 (16.8)	22045 (15.7)	0.02947
Asthma	19482 (3.3)	49487 (1.7)	0.10517		15003 (3.0)	14766 (3.0)	0.002805		6046 (3.4)	4905 (3.5)	0.00497
Bariatric surgery	551 (0.1)	961 (0.0)	0.02493		403 (0.1)	344 (0.1)	0.004346		168 (0.1)	130 (0.1)	0.00064
Cancer, localised	49636 (8.4)	214454 (7.2)	0.0419		42361 (8.6)	45290 (9.2)	0.020841		17408 (9.8)	14492 (10.3)	0.01744
Cancer, metastatic	5026 (0.8)	17231 (0.6)	0.03162		4318 (0.9)	4773 (1.0)	0.009643		1828 (1.0)	1403 (1.0)	0.00296
Cerebrovascular disease	34680 (5.8)	115782 (3.9)	0.09028		28602 (5.8)	29900 (6.0)	0.011126		12322 (7.0)	9742 (7.0)	0.00012
COPD	106982 (18.0)	329904 (11.1)	0.19651		85413 (17.3)	86957 (17.6)	0.00823		34936 (19.7)	27810 (19.9)	0.00361
Congestive heart failure	29786 (5.0)	105077 (3.6)	0.07294		25232 (5.1)	27149 (5.5)	0.01731		11458 (6.5)	9119 (6.5)	0.00186
Dementia	4480 (0.8)	25184 (0.9)	0.01071		3955 (0.8)	4463 (0.9)	0.011187		1781 (1.0)	1463 (1.0)	0.00394
Diabetes, complications	61548 (10.4)	89352 (3.0)	0.30674		45128 (9.1)	42863 (8.7)	0.016088		19733 (11.1)	14366 (10.3)	0.02838
Diabetes, w/o complications	164737 (27.8)	410188 (13.9)	0.34732		130186 (26.3)	131132 (26.5)	0.004338		53647 (30.3)	41741 (29.8)	0.01019
Epilepsy	4849 (0.8)	9873 (0.3)	0.06552		3668 (0.7)	3622 (0.7)	0.001087		1648 (0.9)	1241 (0.9)	0.00462
Hemiplegia or paraplegia	6147 (1.0)	8831 (0.3)	0.09467		4272 (0.9)	3800 (0.8)	0.010612		1954 (1.1)	1327 (0.9)	0.01541
HIV	3105 (0.5)	8237 (0.3)	0.03928		2579 (0.5)	2726 (0.6)	0.00407		977 (0.6)	938 (0.7)	0.01523
Liver disease, mild	36680 (6.2)	76595 (2.6)	0.17952		27225 (5.5)	26769 (5.4)	0.004059		10904 (6.2)	8528 (6.1)	0.00265
Liver disease, moderate to severe	3662 (0.6)	9029 (0.3)	0.0468		2814 (0.6)	2862 (0.6)	0.001285		1184 (0.7)	923 (0.7)	0.00111
Internalizing disorder	213977 (36.1)	430262 (14.5)	0.50635		157616 (31.9)	149398 (30.2)	0.035916		61453 (34.7)	49969 (35.7)	0.02102
Multiple sclerosis	2360 (0.4)	3377 (0.1)	0.05868		1691 (0.3)	1510 (0.3)	0.006446		764 (0.4)	517 (0.4)	0.00982
Myocardial infarction	13783 (2.3)	42397 (1.4)	0.06614		11328 (2.3)	11778 (2.4)	0.006024		5035 (2.8)	3948 (2.8)	0.00133
Opioid use disorder	14311 (2.4)	13244 (0.4)	0.17807		8035 (1.6)	6774 (1.4)	0.021014		3208 (1.8)	2230 (1.6)	0.01686
Peptic ulcer disease	7033 (1.2)	18777 (0.6)	0.05876		5429 (1.1)	5375 (1.1)	0.00105		2304 (1.3)	1721 (1.2)	0.00638
Peripheral vascular disease	45962 (7.8)	130546 (4.4)	0.14104		37079 (7.5)	37996 (7.7)	0.007001		15871 (9.0)	12384 (8.8)	0.00397
Renal disease	35595 (6.0)	130766 (4.4)	0.07146		29909 (6.0)	31846 (6.4)	0.016189		13125 (7.4)	10553 (7.5)	0.00491
Rheumatic disease	9421 (1.6)	26085 (0.9)	0.06471		7429 (1.5)	7518 (1.5)	0.001475		3142 (1.8)	2555 (1.8)	0.00387
Traumatic brain injury	6317 (1.1)	11145 (0.4)	0.08398		4333 (0.9)	3907 (0.8)	0.00948		1616 (0.9)	1271 (0.9)	0.00046
Charlson Comorbidity Index
0	272467 (46.0)	1908244 (64.5)	0.37508		234933 (47.5)	227652 (46.0)	0.029504		73302 (41.4)	56740 (40.5)	0.01725
1	129639 (21.9)	487361 (16.5)	0.13731		107303 (21.7)	111456 (22.5)	0.020233		39808 (22.5)	32884 (23.5)	0.0242
2	86711 (14.6)	280647 (9.5)	0.15868		69369 (14.0)	70389 (14.2)	0.005921		27811 (15.7)	21972 (15.7)	0.00012
3	45705 (7.7)	134928 (4.6)	0.13226		36288 (7.3)	36926 (7.5)	0.004927		15254 (8.6)	11924 (8.5)	0.00333
4	25309 (4.3)	66251 (2.2)	0.1158		20090 (4.1)	20662 (4.2)	0.005819		8800 (5.0)	6932 (5.0)	0.00073
≥5	33126 (5.6)	81575 (2.8)	0.14362		26628 (5.4)	27526 (5.6)	0.007981		12214 (6.9)	9573 (6.8)	0.00224
VACS Index
1st quartile (lowest frailty)	124624 (21.0)	608274 (20.6)	0.01135		102618 (20.7)	98289 (19.9)	0.021757		31627 (17.8)	25804 (18.4)	0.01502
2nd quartile	122704 (20.7)	383235 (13.0)	0.20824		96756 (19.6)	94803 (19.2)	0.009993		34091 (19.2)	27785 (19.8)	0.01521
3rd quartile	124370 (21.0)	427841 (14.5)	0.17131		101119 (20.4)	102215 (20.7)	0.005483		38413 (21.7)	30616 (21.9)	0.0045
4th quartile (highest frailty)	124341 (21.0)	690611 (23.3)	0.05708		108284 (21.9)	116611 (23.6)	0.040175		43986 (24.8)	35324 (25.2)	0.00929
Missing	96918 (16.3)	849045 (28.7)	0.29819		85834 (17.4)	82693 (16.7)	0.016892		29072 (16.4)	20496 (14.6)	0.0489
Other medications at index date
Any alcohol pharmacotherapy	28205 (4.8)	42372 (1.4)	0.19983		20456 (4.1)	19600 (4.0)	0.008781		8596 (4.9)	6334 (4.5)	0.01551
Any neurocognitively-active	365459 (61.6)	545336 (18.4)	0.91818		274360 (55.5)	259910 (52.5)	0.058627		102632 (57.9)	81196 (58.0)	0.00131
Any anticholinergic	134401 (22.7)	228670 (7.7)	0.429		98716 (20.0)	94159 (19.0)	0.023257		40486 (22.8)	30522 (21.8)	0.02525
Medication count
0-1	88261 (14.9)	1961549 (66.3)	1.1105		88210 (17.8)	84770 (17.1)	0.018311		25030 (14.1)	17178 (12.3)	0.05494
2-4	232440 (39.2)	647961 (21.9)	0.37914		204036 (41.3)	217654 (44.0)	0.055682		67798 (38.3)	61222 (43.7)	0.11106
5-9	217112 (36.6)	316599 (10.7)	0.63333		168311 (34.0)	165994 (33.6)	0.009904		68209 (38.5)	52244 (37.3)	0.02442
≥10	55144 (9.3)	32897 (1.1)	0.40851		34054 (6.9)	26193 (5.3)	0.066594		16152 (9.1)	9381 (6.7)	0.08979
Site-level prescribing intensity
1st quartile (lowest)	94519 (15.9)	736040 (24.9)	0.22289		83979 (17.0)	87683 (17.7)	0.019775		29788 (16.8)	25624 (18.3)	0.03912
2nd quartile	133801 (22.6)	770558 (26.0)	0.08109		114962 (23.2)	117361 (23.7)	0.011442		41818 (23.6)	33538 (24.0)	0.00824
3rd quartile	180415 (30.4)	824893 (27.9)	0.0561		150095 (30.3)	149781 (30.3)	0.001381		54470 (30.7)	41855 (29.9)	0.0185
4th quartile (highest)	184222 (31.1)	627515 (21.2)	0.22534		145575 (29.4)	139786 (28.3)	0.025835		51113 (28.8)	39008 (27.9)	0.02194
Substance use
Alcohol consumption
Low-risk	418465 (70.6)	2109237 (71.3)	0.01562		352350 (71.2)	352350 (71.2)	0		126159 (71.2)	101690 (72.6)	0.03165
At-risk	123638 (20.9)	698051 (23.6)	0.06593		105802 (21.4)	105802 (21.4)	0		37886 (21.4)	29200 (20.9)	0.01294
Hazardous/binge	50854 (8.6)	151718 (5.1)	0.13759		36459 (7.4)	36459 (7.4)	0		13144 (7.4)	9135 (6.5)	0.03513
Substance use treatment program visit	103723 (17.5)	217540 (7.4)	0.31386		73372 (14.8)	73195 (14.8)	0.001007		27382 (15.5)	20174 (14.4)	0.02936
Smoking status
Never	155287 (26.2)	933792 (31.6)	0.11859		133488 (27.0)	132900 (26.9)	0.00268		45754 (25.8)	37712 (26.9)	0.02519
Former	185616 (31.3)	1052774 (35.6)	0.09066		160740 (32.5)	165185 (33.4)	0.01912		61492 (34.7)	48049 (34.3)	0.0082
Current	250354 (42.2)	915693 (30.9)	0.23476		198708 (40.2)	194746 (39.4)	0.016367		69362 (39.1)	53944 (38.5)	0.01275
Missing	1700 (0.3)	56747 (1.9)	0.17072		1675 (0.3)	1780 (0.4)	0.003599		581 (0.3)	320 (0.2)	0.01894
Vital signs
Body mass index, kg/m2
≤26	135901 (22.9)	839899 (28.4)	0.12531		115531 (23.4)	117431 (23.7)	0.009053		40074 (22.6)	32177 (23.0)	0.00865
>26-32	236167 (39.8)	1208931 (40.9)	0.02094		197892 (40.0)	198140 (40.1)	0.001023		70435 (39.8)	56047 (40.0)	0.00562
>32	198691 (33.5)	710109 (24.0)	0.21077		160813 (32.5)	158681 (32.1)	0.009218		59949 (33.8)	47035 (33.6)	0.00514
Missing	22198 (3.7)	200067 (6.8)	0.13667		20375 (4.1)	20359 (4.1)	0.000163		6731 (3.8)	4766 (3.4)	0.02121
Systolic blood pressure, mm Hg
≤127	207992 (35.1)	942704 (31.9)	0.06822		171102 (34.6)	172485 (34.9)	0.005873		61768 (34.9)	50567 (36.1)	0.02619
>127-141	217871 (36.7)	923965 (31.2)	0.11658		179822 (36.4)	183134 (37.0)	0.013894		65563 (37.0)	53566 (38.3)	0.02586
>141	131571 (22.2)	569723 (19.3)	0.07246		110423 (22.3)	114994 (23.2)	0.022033		40994 (23.1)	32972 (23.5)	0.00973
Missing	35523 (6.0)	522614 (17.7)	0.37292		33264 (6.7)	23998 (4.9)	0.080477		8864 (5.0)	2920 (2.1)	0.16132
Diastolic blood pressure, mm Hg
≤82	366232 (61.8)	1736911 (58.7)	0.06263		306946 (62.1)	315266 (63.7)	0.034823		115021 (64.9)	93267 (66.6)	0.03568
>82	191202 (32.2)	699481 (23.6)	0.19231		154401 (31.2)	155347 (31.4)	0.004124		53304 (30.1)	43838 (31.3)	0.02654
Missing	35523 (6.0)	522614 (17.7)	0.37292		33264 (6.7)	23998 (4.9)	0.080477		8864 (5.0)	2920 (2.1)	0.16132
Pain score category
None (0)	202342 (34.1)	1506496 (50.9)	0.34135		189123 (38.2)	211359 (42.7)	0.091623		72509 (40.9)	62484 (44.6)	0.07484
Mild to moderate (1-6)	215215 (36.3)	608728 (20.6)	0.35163		174248 (35.2)	172584 (34.9)	0.007051		63108 (35.6)	50547 (36.1)	0.01006
Severe (7-10)	129237 (21.8)	183127 (6.2)	0.46864		87776 (17.7)	76657 (15.5)	0.060416		30149 (17.0)	22316 (15.9)	0.02906
Missing	46163 (7.8)	660655 (22.3)	0.41873		43464 (8.8)	34011 (6.9)	0.071261		11423 (6.4)	4678 (3.3)	0.14581
Laboratory findings
Albumin, g/dL
≤4.0	217830 (36.7)	887371 (30.0)	0.14327		179102 (36.2)	183178 (37.0)	0.017105		68094 (38.4)	55365 (39.5)	0.02274
>4.0-4.4	196000 (33.1)	838183 (28.3)	0.10259		161993 (32.8)	162313 (32.8)	0.001378		57529 (32.5)	46375 (33.1)	0.01388
>4.4	103116 (17.4)	457116 (15.4)	0.05244		84768 (17.1)	83406 (16.9)	0.007331		29038 (16.4)	22507 (16.1)	0.00853
Missing	76011 (12.8)	776336 (26.2)	0.3432		68748 (13.9)	65714 (13.3)	0.0179		22528 (12.7)	15778 (11.3)	0.04453
Total cholesterol, mg/dL
≤137	86464 (14.6)	365727 (12.4)	0.06514		72963 (14.8)	76282 (15.4)	0.018749		29785 (16.8)	23739 (17.0)	0.00384
>137-220	364569 (61.5)	1636806 (55.3)	0.12521		302972 (61.3)	305775 (61.8)	0.011649		109061 (61.6)	88187 (63.0)	0.02948
>220	84782 (14.3)	336045 (11.4)	0.0881		67697 (13.7)	65634 (13.3)	0.012214		22179 (12.5)	17627 (12.6)	0.00215
Missing	57142 (9.6)	620428 (21.0)	0.31997		50979 (10.3)	46920 (9.5)	0.027487		16164 (9.1)	10472 (7.5)	0.05965
HDL cholesterol, mg/dL
<35	116708 (19.7)	401944 (13.6)	0.16441		94369 (19.1)	94068 (19.0)	0.00155		36491 (20.6)	28277 (20.2)	0.00993
>35-45	173129 (29.2)	729913 (24.7)	0.1022		143168 (28.9)	144512 (29.2)	0.005983		52262 (29.5)	42343 (30.2)	0.01627
>45	244667 (41.3)	1199842 (40.5)	0.01451		205006 (41.4)	208061 (42.1)	0.012525		71905 (40.6)	58679 (41.9)	0.02692
Missing	58453 (9.9)	627307 (21.2)	0.31822		52068 (10.5)	47970 (9.7)	0.027486		16531 (9.3)	10726 (7.7)	0.05995
HbA1c, %
<6.5	277432 (46.8)	1213142 (41.0)	0.11673		230029 (46.5)	232027 (46.9)	0.008097		82304 (46.4)	67026 (47.9)	0.02839
6.5-<8.0	68617 (11.6)	196649 (6.6)	0.17273		55410 (11.2)	56497 (11.4)	0.006938		22787 (12.9)	17548 (12.5)	0.00986
≥8.0	43743 (7.4)	80463 (2.7)	0.21881		33085 (6.7)	31908 (6.5)	0.009605		12736 (7.2)	9969 (7.1)	0.00265
Missing	203165 (34.3)	1468752 (49.6)	0.31292		176087 (35.6)	174179 (35.2)	0.008066		59362 (33.5)	45482 (32.5)	0.02171
Hemoglobin, g/dL
≤13.5	146084 (24.6)	560311 (18.9)	0.13837		118470 (24.0)	120266 (24.3)	0.008486		46918 (26.5)	37026 (26.4)	0.00083
>13.5-14.3	101992 (17.2)	419378 (14.2)	0.08334		83683 (16.9)	84576 (17.1)	0.004805		30914 (17.4)	25171 (18.0)	0.01386
>14.3	296344 (50.0)	1377242 (46.5)	0.06872		247673 (50.1)	248663 (50.3)	0.004003		85449 (48.2)	68785 (49.1)	0.01798
Missing	48537 (8.2)	602075 (20.3)	0.35563		44785 (9.1)	41106 (8.3)	0.026421		13908 (7.8)	9043 (6.5)	0.05404
Total bilirubin, mg/dL
≤0.6	303784 (51.2)	1103327 (37.3)	0.28172		244526 (49.4)	242774 (49.1)	0.007085		90414 (51.0)	71672 (51.2)	0.00317
>0.6	221089 (37.3)	1124458 (38.0)	0.01477		188061 (38.0)	192963 (39.0)	0.020366		66435 (37.5)	54376 (38.8)	0.02757
Missing	68084 (11.5)	731221 (24.7)	0.34913		62024 (12.5)	58874 (11.9)	0.019446		20340 (11.5)	13977 (10.0)	0.04841
Triglycerides, mg/dL
≤118	234282 (39.5)	1264429 (42.7)	0.06547		200307 (40.5)	205797 (41.6)	0.022564		71194 (40.2)	59081 (42.2)	0.04091
>118-184	149721 (25.2)	608478 (20.6)	0.11165		123767 (25.0)	125340 (25.3)	0.007327		45339 (25.6)	36607 (26.1)	0.01268
>184	147756 (24.9)	444022 (15.0)	0.24975		116142 (23.5)	113224 (22.9)	0.01398		43370 (24.5)	33080 (23.6)	0.01994
Missing	61198 (10.3)	642077 (21.7)	0.31501		54395 (11.0)	50250 (10.2)	0.027253		17286 (9.8)	11257 (8.0)	0.06035
White blood cell count, K/µL
≤5.7	141565 (23.9)	710883 (24.0)	0.00351		118834 (24.0)	120573 (24.4)	0.008209		41756 (23.6)	34924 (24.9)	0.03209
>5.7-7.2	163690 (27.6)	757224 (25.6)	0.04562		136830 (27.7)	138482 (28.0)	0.007453		49461 (27.9)	39726 (28.4)	0.01015
>7.2	238754 (40.3)	885720 (29.9)	0.21703		193773 (39.2)	194041 (39.2)	0.00111		71916 (40.6)	56242 (40.2)	0.00859
Missing	48948 (8.3)	605179 (20.5)	0.35571		45174 (9.1)	41515 (8.4)	0.026168		14056 (7.9)	9133 (6.5)	0.05453
Fibrosis-4 score
<1.45	314019 (53.0)	1223816 (41.4)	0.23289		254288 (51.4)	249666 (50.5)	0.018693		88529 (50.0)	71213 (50.9)	0.01789
1.45-3.25	158600 (26.7)	763924 (25.8)	0.02114		134719 (27.2)	141101 (28.5)	0.028776		51881 (29.3)	42174 (30.1)	0.01836
>3.25	22753 (3.8)	122474 (4.1)	0.01543		19323 (3.9)	20684 (4.2)	0.01397		7571 (4.3)	5936 (4.2)	0.00166
Missing	97585 (16.5)	848792 (28.7)	0.29496		86281 (17.4)	83160 (16.8)	0.016749		29208 (16.5)	20702 (14.8)	0.04681
eGFR, mL/min
≥60	477844 (80.6)	2002128 (67.7)	0.29721		391653 (79.2)	391022 (79.1)	0.003139		138725 (78.3)	111582 (79.7)	0.03425
30-59	62035 (10.5)	349021 (11.8)	0.04241		54437 (11.0)	58421 (11.8)	0.02534		22404 (12.6)	17811 (12.7)	0.00228
<30	5418 (0.9)	35082 (1.2)	0.02673		4954 (1.0)	5590 (1.1)	0.012527		2201 (1.2)	1739 (1.2)	2e-05
Missing	47660 (8.0)	572775 (19.4)	0.33622		43567 (8.8)	39578 (8.0)	0.029074		13859 (7.8)	8893 (6.4)	0.05739
Utilisation
Index visit in primary care	425156 (71.7)	2566241 (86.7)	0.37602		370246 (74.9)	377341 (76.3)	0.03339		129321 (73.0)	100408 (71.7)	0.02856
No. visits to prescribing clinic in previous 2 years
0	35149 (5.9)	548267 (18.5)	0.3981		33033 (6.7)	24999 (5.1)	0.069282		8658 (4.9)	3108 (2.2)	0.1467
1-2	69862 (11.8)	737050 (24.9)	0.34434		64090 (13.0)	62866 (12.7)	0.007399		17738 (10.0)	11891 (8.5)	0.05246
3-4	75286 (12.7)	554236 (18.7)	0.1665		68342 (13.8)	72912 (14.7)	0.026412		22137 (12.5)	17930 (12.8)	0.00937
5-6	74070 (12.5)	359634 (12.2)	0.01028		65168 (13.2)	69996 (14.2)	0.028424		22545 (12.7)	19328 (13.8)	0.03183
7-12	162326 (27.4)	481051 (16.3)	0.27122		134255 (27.1)	140168 (28.3)	0.026703		50625 (28.6)	43837 (31.3)	0.05974
≥12	176264 (29.7)	278768 (9.4)	0.52935		129723 (26.2)	123670 (25.0)	0.028038		55486 (31.3)	43931 (31.4)	0.00127
No. visits to any clinic in previous 2 years
0	26946 (4.5)	482735 (16.3)	0.40192		25729 (5.2)	18214 (3.7)	0.074011		6685 (3.8)	1871 (1.3)	0.15925
1-3	69890 (11.8)	853807 (28.9)	0.43325		65996 (13.3)	65053 (13.2)	0.005624		18496 (10.4)	11434 (8.2)	0.07839
4-5	47299 (8.0)	374606 (12.7)	0.1549		44044 (8.9)	47159 (9.5)	0.021772		13826 (7.8)	10719 (7.7)	0.00554
6-10	103852 (17.5)	529060 (17.9)	0.00957		93487 (18.9)	101734 (20.6)	0.041902		31580 (17.8)	26643 (19.0)	0.03107
11-20	141820 (23.9)	411338 (13.9)	0.25787		119155 (24.1)	125292 (25.3)	0.028768		44718 (25.2)	38857 (27.8)	0.05695
≥20	203150 (34.3)	307460 (10.4)	0.59415		146200 (29.6)	137159 (27.7)	0.040436		61884 (34.9)	50501 (36.1)	0.02383
Any hospitalisation	98095 (16.5)	178607 (6.0)	0.34131		70733 (14.3)	68441 (13.8)	0.013328		29821 (16.8)	22994 (16.4)	0.01098
Internalizing disorder consisted of mood disorders, anxiety disorders, and stress-related disorders.
Neurocognitively-active medications consisted of prescription opioids, antipsychotics, lithium, anticonvulsants, anti-Parkinson's, antidepressants,
Abbreviations: SMD, absolute value of the standardized mean difference; AUDIT-C, Alcohol Use Disorder Identification Test - Consumption; AI/AN, American Indian/Alaska Native; PI/NH, Pacific Islander/Native Hawaiian; COPD, chronic obstructive pulmonary disease; HIV, human immnodeficiency virus; PTSD, post-traumatic stress disoder; VACS, Veterans Aging Cohort Study; HDL, high-density lipoprotein; H…
Note: Reported as n(%)

### Sheet: Supplemental Table 2
Supplemental Table S2. Characteristics between initiators of pregabalin and unexposed, before and after propensity score matching and recorded follow-up alcohol consumption
	Unmatched				Matched				Matched with follow-up AUDIT-C
	Pregabalin	Unexposed	SMD		Pregabalin	Unexposed	SMD		Pregabalin	Unexposed	SMD
Sample size, n	14923	2959006			14915	14915			5270	4009
Demographics
Age, years
20-49	4458 (29.9)	889455 (30.1)	0.00406		4455 (29.9)	4365 (29.3)	0.013223		1434 (27.2)	1087 (27.1)	0.00217
50-59	3206 (21.5)	383720 (13.0)	0.22712		3203 (21.5)	3233 (21.7)	0.00489		1152 (21.9)	876 (21.9)	0.00021
60-69	3924 (26.3)	678011 (22.9)	0.07855		3923 (26.3)	3959 (26.5)	0.005474		1495 (28.4)	1212 (30.2)	0.04096
70-74	1703 (11.4)	319334 (10.8)	0.01974		1702 (11.4)	1705 (11.4)	0.000632		623 (11.8)	449 (11.2)	0.01949
75-79	843 (5.6)	248980 (8.4)	0.10866		843 (5.7)	853 (5.7)	0.002895		295 (5.6)	210 (5.2)	0.01588
≥80	789 (5.3)	439506 (14.9)	0.32725		789 (5.3)	800 (5.4)	0.003284		271 (5.1)	175 (4.4)	0.03655
Race/ethnicity
White	11348 (76.0)	2064286 (69.8)	0.14153		11340 (76.0)	11396 (76.4)	0.008819		4108 (78.0)	3042 (75.9)	0.04917
Black	1771 (11.9)	373550 (12.6)	0.02308		1771 (11.9)	1771 (11.9)	0		565 (10.7)	499 (12.4)	0.05396
Hispanic	708 (4.7)	178967 (6.0)	0.05781		708 (4.7)	666 (4.5)	0.013435		231 (4.4)	201 (5.0)	0.02981
Asian	87 (0.6)	30774 (1.0)	0.05146		87 (0.6)	83 (0.6)	0.003563		30 (0.6)	22 (0.5)	0.00275
AI/AN	127 (0.9)	15907 (0.5)	0.03799		127 (0.9)	116 (0.8)	0.008207		42 (0.8)	38 (0.9)	0.01624
PI/NH	97 (0.7)	19358 (0.7)	0.00052		97 (0.7)	86 (0.6)	0.009449		24 (0.5)	19 (0.5)	0.00272
Mixed race	120 (0.8)	21812 (0.7)	0.00766		120 (0.8)	112 (0.8)	0.006107		43 (0.8)	28 (0.7)	0.01357
Other/unknown	665 (4.5)	254352 (8.6)	0.16972		665 (4.5)	685 (4.6)	0.006451		227 (4.3)	160 (4.0)	0.01587
Sex
Female	2126 (14.2)	198688 (6.7)	0.24983		2123 (14.2)	2161 (14.5)	0.007265		719 (13.6)	567 (14.1)	0.01445
Male	12797 (85.8)	2760318 (93.3)	0.24983		12792 (85.8)	12754 (85.5)	0.007265		4551 (86.4)	3442 (85.9)	0.01445
Urban residence	9392 (62.9)	1971746 (66.6)	0.07747		9387 (62.9)	9278 (62.2)	0.015101		3324 (63.1)	2509 (62.6)	0.01014
Area Deprivation Index
1st quintile (lowest)	2994 (20.1)	680486 (23.0)	0.07142		2994 (20.1)	2927 (19.6)	0.011262		1053 (20.0)	749 (18.7)	0.03287
2nd quintile	3226 (21.6)	614083 (20.8)	0.02116		3223 (21.6)	3240 (21.7)	0.002767		1117 (21.2)	887 (22.1)	0.02257
3rd quintile	2998 (20.1)	564793 (19.1)	0.02526		2997 (20.1)	2931 (19.7)	0.011089		1073 (20.4)	795 (19.8)	0.01323
4th quintile	3131 (21.0)	540585 (18.3)	0.06832		3128 (21.0)	3161 (21.2)	0.005424		1131 (21.5)	864 (21.6)	0.0022
5th quintile (highest)	2492 (16.7)	454436 (15.4)	0.03657		2491 (16.7)	2578 (17.3)	0.015532		871 (16.5)	698 (17.4)	0.02353
Missing	82 (0.5)	104623 (3.5)	0.22993		82 (0.5)	78 (0.5)	0.003672		25 (0.5)	16 (0.4)	0.01143
Census region
Midwest	3906 (26.2)	684182 (23.1)	0.07086		3905 (26.2)	3846 (25.8)	0.00902		1461 (27.7)	979 (24.4)	0.07527
Northeast	1883 (12.6)	454398 (15.4)	0.07903		1882 (12.6)	1942 (13.0)	0.012034		726 (13.8)	534 (13.3)	0.01333
South	5909 (39.6)	1160033 (39.2)	0.00805		5905 (39.6)	5943 (39.8)	0.005207		1976 (37.5)	1656 (41.3)	0.07803
West	3225 (21.6)	660393 (22.3)	0.01708		3223 (21.6)	3184 (21.3)	0.006367		1107 (21.0)	840 (21.0)	0.0013
Year of index date
2009-2012	2681 (18.0)	954758 (32.3)	0.33283		2681 (18.0)	2730 (18.3)	0.008526		1009 (19.1)	775 (19.3)	0.0047
2013-2015	2751 (18.4)	607254 (20.5)	0.05273		2749 (18.4)	2693 (18.1)	0.009722		1032 (19.6)	723 (18.0)	0.03962
2016-2018	4266 (28.6)	624553 (21.1)	0.17354		4262 (28.6)	4232 (28.4)	0.004457		1541 (29.2)	1166 (29.1)	0.00344
2019-2021	5225 (35.0)	772441 (26.1)	0.19385		5223 (35.0)	5260 (35.3)	0.005196		1688 (32.0)	1345 (33.5)	0.03236
Clinical characteristics
Alcohol use disorder	1848 (12.4)	241233 (8.2)	0.1401		1843 (12.4)	1843 (12.4)	0		733 (13.9)	557 (13.9)	0.00044
Asthma	652 (4.4)	49487 (1.7)	0.16178		652 (4.4)	642 (4.3)	0.003291		235 (4.5)	207 (5.2)	0.03293
Bariatric surgery	13 (0.1)	961 (0.0)	0.02299		13 (0.1)	13 (0.1)	0		6 (0.1)	3 (0.1)	0.01278
Cancer, localised	1279 (8.6)	214454 (7.2)	0.04907		1278 (8.6)	1311 (8.8)	0.007859		479 (9.1)	397 (9.9)	0.02776
Cancer, metastatic	148 (1.0)	17231 (0.6)	0.04674		148 (1.0)	136 (0.9)	0.008287		63 (1.2)	52 (1.3)	0.00916
Cerebrovascular disease	922 (6.2)	115782 (3.9)	0.10415		922 (6.2)	921 (6.2)	0.000278		372 (7.1)	261 (6.5)	0.02181
COPD	2887 (19.3)	329904 (11.1)	0.22996		2884 (19.3)	2885 (19.3)	0.00017		1083 (20.6)	888 (22.2)	0.03905
Congestive heart failure	796 (5.3)	105077 (3.6)	0.08697		796 (5.3)	796 (5.3)	0		311 (5.9)	252 (6.3)	0.01608
Dementia	139 (0.9)	25184 (0.9)	0.00855		139 (0.9)	130 (0.9)	0.006384		50 (0.9)	45 (1.1)	0.01717
Diabetes, complications	2339 (15.7)	89352 (3.0)	0.46478		2332 (15.6)	2304 (15.4)	0.005182		897 (17.0)	712 (17.8)	0.0195
Diabetes, w/o complications	4238 (28.4)	410188 (13.9)	0.36105		4232 (28.4)	4343 (29.1)	0.016444		1551 (29.4)	1294 (32.3)	0.06164
Epilepsy	253 (1.7)	9873 (0.3)	0.14556		251 (1.7)	270 (1.8)	0.009726		100 (1.9)	88 (2.2)	0.02103
Hemiplegia or paraplegia	439 (2.9)	8831 (0.3)	0.23542		436 (2.9)	409 (2.7)	0.010913		206 (3.9)	144 (3.6)	0.01669
HIV	122 (0.8)	8237 (0.3)	0.07551		122 (0.8)	123 (0.8)	0.000743		43 (0.8)	45 (1.1)	0.03139
Liver disease, mild	929 (6.2)	76595 (2.6)	0.18116		928 (6.2)	912 (6.1)	0.004459		355 (6.7)	280 (7.0)	0.00981
Liver disease, moderate to severe	81 (0.5)	9029 (0.3)	0.03695		81 (0.5)	79 (0.5)	0.001836		34 (0.6)	33 (0.8)	0.02089
Internalizing disorder	6191 (41.5)	430262 (14.5)	0.61723		6184 (41.5)	6291 (42.2)	0.014544		2342 (44.4)	2002 (49.9)	0.11018
Multiple sclerosis	147 (1.0)	3377 (0.1)	0.13125		147 (1.0)	149 (1.0)	0.001353		64 (1.2)	54 (1.3)	0.01179
Myocardial infarction	345 (2.3)	42397 (1.4)	0.0653		343 (2.3)	355 (2.4)	0.005322		145 (2.8)	117 (2.9)	0.01006
Opioid use disorder	550 (3.7)	13244 (0.4)	0.25245		544 (3.6)	567 (3.8)	0.008144		216 (4.1)	187 (4.7)	0.02766
Peptic ulcer disease	196 (1.3)	18777 (0.6)	0.07022		195 (1.3)	191 (1.3)	0.002373		100 (1.9)	57 (1.4)	0.03733
Peripheral vascular disease	1276 (8.6)	130546 (4.4)	0.17026		1275 (8.5)	1251 (8.4)	0.00578		521 (9.9)	393 (9.8)	0.00279
Renal disease	1079 (7.2)	130766 (4.4)	0.12089		1078 (7.2)	1091 (7.3)	0.003357		403 (7.6)	370 (9.2)	0.05698
Rheumatic disease	392 (2.6)	26085 (0.9)	0.13753		392 (2.6)	379 (2.5)	0.005493		166 (3.1)	117 (2.9)	0.0135
Traumatic brain injury	229 (1.5)	11145 (0.4)	0.12557		229 (1.5)	252 (1.7)	0.012246		95 (1.8)	84 (2.1)	0.02118
Charlson Comorbidity Index
0	6397 (42.9)	1908244 (64.5)	0.43716		6396 (42.9)	6357 (42.6)	0.005285		2079 (39.4)	1483 (37.0)	0.05059
1	2936 (19.7)	487361 (16.5)	0.08334		2936 (19.7)	3011 (20.2)	0.012587		1021 (19.4)	806 (20.1)	0.01836
2	2418 (16.2)	280647 (9.5)	0.20245		2417 (16.2)	2392 (16.0)	0.004558		930 (17.6)	690 (17.2)	0.01149
3	1303 (8.7)	134928 (4.6)	0.16955		1301 (8.7)	1284 (8.6)	0.004051		501 (9.5)	404 (10.1)	0.0192
4	762 (5.1)	66251 (2.2)	0.15548		760 (5.1)	755 (5.1)	0.001527		315 (6.0)	238 (5.9)	0.00171
≥5	1107 (7.4)	81575 (2.8)	0.21807		1105 (7.4)	1116 (7.5)	0.002809		424 (8.0)	388 (9.7)	0.05751
VACS Index
1st quartile (lowest frailty)	3286 (22.0)	608274 (20.6)	0.03574		3284 (22.0)	3268 (21.9)	0.002591		1083 (20.6)	839 (20.9)	0.00931
2nd quartile	3018 (20.2)	383235 (13.0)	0.1966		3016 (20.2)	2970 (19.9)	0.007701		1100 (20.9)	843 (21.0)	0.0038
3rd quartile	3040 (20.4)	427841 (14.5)	0.15641		3037 (20.4)	3106 (20.8)	0.01144		1116 (21.2)	888 (22.2)	0.02364
4th quartile (highest frailty)	3111 (20.8)	690611 (23.3)	0.06009		3110 (20.9)	3197 (21.4)	0.014286		1194 (22.7)	938 (23.4)	0.0176
Missing	2468 (16.5)	849045 (28.7)	0.29297		2468 (16.5)	2374 (15.9)	0.017092		777 (14.7)	501 (12.5)	0.06556
Other medications at index date
Any alcohol pharmacotherapy	944 (6.3)	42372 (1.4)	0.26858		944 (6.3)	895 (6.0)	0.01366		356 (6.8)	283 (7.1)	0.01199
Any neurocognitively-active	10249 (68.7)	545336 (18.4)	1.06624		10242 (68.7)	10386 (69.6)	0.020904		3825 (72.6)	3039 (75.8)	0.07371
Any anticholinergic	4197 (28.1)	228670 (7.7)	0.55456		4191 (28.1)	4179 (28.0)	0.001791		1625 (30.8)	1270 (31.7)	0.0182
Medication count
0-1	2432 (16.3)	1961549 (66.3)	1.07157		2432 (16.3)	2374 (15.9)	0.010578		720 (13.7)	438 (10.9)	0.08347
2-4	5562 (37.3)	647961 (21.9)	0.33945		5562 (37.3)	5680 (38.1)	0.016326		1887 (35.8)	1473 (36.7)	0.01947
5-9	5143 (34.5)	316599 (10.7)	0.58837		5142 (34.5)	5118 (34.3)	0.003387		1946 (36.9)	1511 (37.7)	0.0158
≥10	1786 (12.0)	32897 (1.1)	0.49523		1779 (11.9)	1743 (11.7)	0.00748		717 (13.6)	587 (14.6)	0.02977
Site-level prescribing intensity
1st quartile (lowest)	3682 (24.7)	736040 (24.9)	0.00466		3680 (24.7)	3733 (25.0)	0.008223		1317 (25.0)	1005 (25.1)	0.0018
2nd quartile	3967 (26.6)	770558 (26.0)	0.01231		3966 (26.6)	3981 (26.7)	0.002275		1460 (27.7)	1099 (27.4)	0.00651
3rd quartile	3894 (26.1)	824893 (27.9)	0.04018		3893 (26.1)	3897 (26.1)	0.000611		1389 (26.4)	1002 (25.0)	0.0312
4th quartile (highest)	3380 (22.6)	627515 (21.2)	0.03487		3376 (22.6)	3304 (22.2)	0.01158		1104 (20.9)	903 (22.5)	0.03821
Substance use
Alcohol consumption
Low-risk	11829 (79.3)	2109237 (71.3)	0.18563		11825 (79.3)	11825 (79.3)	0		4169 (79.1)	3180 (79.3)	0.00526
At-risk	2477 (16.6)	698051 (23.6)	0.17509		2474 (16.6)	2474 (16.6)	0		857 (16.3)	654 (16.3)	0.00139
Hazardous/binge	617 (4.1)	151718 (5.1)	0.04731		616 (4.1)	616 (4.1)	0		244 (4.6)	175 (4.4)	0.01278
Substance use treatment program visit	1664 (11.2)	217540 (7.4)	0.13177		1659 (11.1)	1678 (11.3)	0.004041		660 (12.5)	514 (12.8)	0.00894
Smoking status
Never	4095 (27.4)	933792 (31.6)	0.09032		4094 (27.4)	4109 (27.5)	0.002252		1364 (25.9)	1092 (27.2)	0.03071
Former	5159 (34.6)	1052774 (35.6)	0.02112		5156 (34.6)	5037 (33.8)	0.016823		1885 (35.8)	1334 (33.3)	0.05245
Current	5626 (37.7)	915693 (30.9)	0.14242		5622 (37.7)	5730 (38.4)	0.014914		2009 (38.1)	1577 (39.3)	0.02494
Missing	43 (0.3)	56747 (1.9)	0.17045		43 (0.3)	39 (0.3)	0.005124		12 (0.2)	6 (0.1)	0.01808
Vital signs
Body mass index, kg/m2
≤26	3118 (20.9)	839899 (28.4)	0.17428		3116 (20.9)	3193 (21.4)	0.012642		1107 (21.0)	856 (21.4)	0.00848
>26-32	5798 (38.9)	1208931 (40.9)	0.04092		5795 (38.9)	5761 (38.6)	0.004679		2079 (39.4)	1560 (38.9)	0.01101
>32	5387 (36.1)	710109 (24.0)	0.26515		5384 (36.1)	5338 (35.8)	0.006428		1887 (35.8)	1463 (36.5)	0.01429
Missing	620 (4.2)	200067 (6.8)	0.11556		620 (4.2)	623 (4.2)	0.001007		197 (3.7)	130 (3.2)	0.02701
Systolic blood pressure, mm Hg
≤127	5681 (38.1)	942704 (31.9)	0.13035		5678 (38.1)	5720 (38.4)	0.005795		2046 (38.8)	1609 (40.1)	0.02682
>127-141	5442 (36.5)	923965 (31.2)	0.11085		5438 (36.5)	5418 (36.3)	0.002787		1895 (36.0)	1462 (36.5)	0.01061
>141	3048 (20.4)	569723 (19.3)	0.02937		3047 (20.4)	3058 (20.5)	0.001828		1129 (21.4)	850 (21.2)	0.00539
Missing	752 (5.0)	522614 (17.7)	0.41464		752 (5.0)	719 (4.8)	0.010219		200 (3.8)	88 (2.2)	0.09472
Diastolic blood pressure, mm Hg
≤82	9581 (64.2)	1736911 (58.7)	0.11315		9577 (64.2)	9646 (64.7)	0.009664		3409 (64.7)	2699 (67.3)	0.05567
>82	4590 (30.8)	699481 (23.6)	0.16029		4586 (30.7)	4550 (30.5)	0.005236		1661 (31.5)	1222 (30.5)	0.02241
Missing	752 (5.0)	522614 (17.7)	0.41464		752 (5.0)	719 (4.8)	0.010219		200 (3.8)	88 (2.2)	0.09472
Pain score category
None (0)	3489 (23.4)	1506496 (50.9)	0.57968		3489 (23.4)	3506 (23.5)	0.00269		1276 (24.2)	980 (24.4)	0.00542
Mild to moderate (1-6)	6255 (41.9)	608728 (20.6)	0.46687		6253 (41.9)	6351 (42.6)	0.013302		2239 (42.5)	1724 (43.0)	0.01046
Severe (7-10)	4200 (28.1)	183127 (6.2)	0.61559		4194 (28.1)	4118 (27.6)	0.011366		1505 (28.6)	1176 (29.3)	0.01711
Missing	979 (6.6)	660655 (22.3)	0.46625		979 (6.6)	940 (6.3)	0.010658		250 (4.7)	129 (3.2)	0.07841
Laboratory findings
Albumin, g/dL
≤4.0	5566 (37.3)	887371 (30.0)	0.15491		5561 (37.3)	5657 (37.9)	0.013288		2050 (38.9)	1627 (40.6)	0.03442
>4.0-4.4	4805 (32.2)	838183 (28.3)	0.08433		4803 (32.2)	4760 (31.9)	0.006177		1705 (32.4)	1300 (32.4)	0.00158
>4.4	2567 (17.2)	457116 (15.4)	0.04746		2566 (17.2)	2556 (17.1)	0.001778		876 (16.6)	686 (17.1)	0.01306
Missing	1985 (13.3)	776336 (26.2)	0.32887		1985 (13.3)	1942 (13.0)	0.008527		639 (12.1)	396 (9.9)	0.07191
Total cholesterol, mg/dL
≤137	2316 (15.5)	365727 (12.4)	0.09137		2313 (15.5)	2375 (15.9)	0.011422		881 (16.7)	662 (16.5)	0.00549
>137-220	8816 (59.1)	1636806 (55.3)	0.07602		8812 (59.1)	8808 (59.1)	0.000545		3151 (59.8)	2477 (61.8)	0.04086
>220	2171 (14.5)	336045 (11.4)	0.09521		2170 (14.5)	2179 (14.6)	0.00171		765 (14.5)	574 (14.3)	0.00565
Missing	1620 (10.9)	620428 (21.0)	0.27976		1620 (10.9)	1553 (10.4)	0.014571		473 (9.0)	296 (7.4)	0.05816
HDL cholesterol, mg/dL
<35	2966 (19.9)	401944 (13.6)	0.16925		2961 (19.9)	3018 (20.2)	0.009546		1074 (20.4)	873 (21.8)	0.03424
>35-45	4424 (29.6)	729913 (24.7)	0.11203		4422 (29.6)	4470 (30.0)	0.007036		1608 (30.5)	1218 (30.4)	0.00284
>45	5869 (39.3)	1199842 (40.5)	0.02492		5868 (39.3)	5831 (39.1)	0.005081		2104 (39.9)	1609 (40.1)	0.0043
Missing	1664 (11.2)	627307 (21.2)	0.27604		1664 (11.2)	1596 (10.7)	0.014614		484 (9.2)	309 (7.7)	0.05314
HbA1c, %
<6.5	7272 (48.7)	1213142 (41.0)	0.15562		7267 (48.7)	7287 (48.9)	0.002683		2674 (50.7)	2031 (50.7)	0.00158
6.5-<8.0	1706 (11.4)	196649 (6.6)	0.16834		1705 (11.4)	1723 (11.6)	0.003784		638 (12.1)	479 (11.9)	0.00486
≥8.0	1000 (6.7)	80463 (2.7)	0.19238		1000 (6.7)	993 (6.7)	0.00188		326 (6.2)	288 (7.2)	0.03998
Missing	4945 (33.1)	1468752 (49.6)	0.33674		4943 (33.1)	4912 (32.9)	0.004419		1632 (31.0)	1211 (30.2)	0.01651
Hemoglobin, g/dL
≤13.5	3997 (26.8)	560311 (18.9)	0.18752		3992 (26.8)	4026 (27.0)	0.005142		1506 (28.6)	1191 (29.7)	0.0249
>13.5-14.3	2487 (16.7)	419378 (14.2)	0.06907		2486 (16.7)	2526 (16.9)	0.007173		940 (17.8)	738 (18.4)	0.01484
>14.3	7105 (47.6)	1377242 (46.5)	0.02138		7103 (47.6)	7092 (47.5)	0.001477		2464 (46.8)	1850 (46.1)	0.01221
Missing	1334 (8.9)	602075 (20.3)	0.32869		1334 (8.9)	1271 (8.5)	0.014963		360 (6.8)	230 (5.7)	0.04512
Total bilirubin, mg/dL
≤0.6	8097 (54.3)	1103327 (37.3)	0.34235		8090 (54.2)	8120 (54.4)	0.004038		2951 (56.0)	2281 (56.9)	0.01817
>0.6	4955 (33.2)	1124458 (38.0)	0.10025		4954 (33.2)	4991 (33.5)	0.005262		1726 (32.8)	1375 (34.3)	0.03276
Missing	1871 (12.5)	731221 (24.7)	0.31665		1871 (12.5)	1804 (12.1)	0.013668		593 (11.3)	353 (8.8)	0.08161
Triglycerides, mg/dL
≤118	5390 (36.1)	1264429 (42.7)	0.13544		5390 (36.1)	5425 (36.4)	0.004881		1933 (36.7)	1514 (37.8)	0.02246
>118-184	3832 (25.7)	608478 (20.6)	0.12148		3830 (25.7)	3783 (25.4)	0.007228		1374 (26.1)	1004 (25.0)	0.02358
>184	3991 (26.7)	444022 (15.0)	0.29146		3985 (26.7)	4076 (27.3)	0.013739		1458 (27.7)	1177 (29.4)	0.0375
Missing	1710 (11.5)	642077 (21.7)	0.27846		1710 (11.5)	1631 (10.9)	0.016796		505 (9.6)	314 (7.8)	0.06215
White blood cell count, K/µL
≤5.7	3450 (23.1)	710883 (24.0)	0.02134		3448 (23.1)	3557 (23.8)	0.017241		1239 (23.5)	1017 (25.4)	0.04323
>5.7-7.2	4089 (27.4)	757224 (25.6)	0.04102		4087 (27.4)	4119 (27.6)	0.004804		1507 (28.6)	1139 (28.4)	0.00409
>7.2	6031 (40.4)	885720 (29.9)	0.22007		6027 (40.4)	5955 (39.9)	0.009847		2157 (40.9)	1620 (40.4)	0.0106
Missing	1353 (9.1)	605179 (20.5)	0.32684		1353 (9.1)	1284 (8.6)	0.016298		367 (7.0)	233 (5.8)	0.04716
Fibrosis-4 score
<1.45	8289 (55.5)	1223816 (41.4)	0.28482		8284 (55.5)	8316 (55.8)	0.004319		2959 (56.1)	2296 (57.3)	0.02267
1.45-3.25	3716 (24.9)	763924 (25.8)	0.02105		3713 (24.9)	3776 (25.3)	0.009741		1366 (25.9)	1070 (26.7)	0.01748
>3.25	452 (3.0)	122474 (4.1)	0.0599		452 (3.0)	452 (3.0)	0		167 (3.2)	139 (3.5)	0.01666
Missing	2466 (16.5)	848792 (28.7)	0.29314		2466 (16.5)	2371 (15.9)	0.017281		778 (14.8)	504 (12.6)	0.06383
eGFR, mL/min
≥60	11697 (78.4)	2002128 (67.7)	0.24261		11689 (78.4)	11756 (78.8)	0.010952		4172 (79.2)	3164 (78.9)	0.00596
30-59	1679 (11.3)	349021 (11.8)	0.01704		1679 (11.3)	1678 (11.3)	0.000212		637 (12.1)	507 (12.6)	0.01699
<30	165 (1.1)	35082 (1.2)	0.00751		165 (1.1)	141 (0.9)	0.015982		65 (1.2)	47 (1.2)	0.0056
Missing	1382 (9.3)	572775 (19.4)	0.29268		1382 (9.3)	1340 (9.0)	0.009779		396 (7.5)	291 (7.3)	0.00977
Utilisation
Index visit in primary care	9470 (63.5)	2566241 (86.7)	0.55243		9469 (63.5)	9471 (63.5)	0.000279		3065 (58.2)	2245 (56.0)	0.04365
No. visits to prescribing clinic in previous 2 years
0	652 (4.4)	548267 (18.5)	0.46883		652 (4.4)	580 (3.9)	0.02427		177 (3.4)	72 (1.8)	0.09978
1-2	1752 (11.7)	737050 (24.9)	0.34564		1752 (11.7)	1699 (11.4)	0.01111		530 (10.1)	284 (7.1)	0.10658
3-4	1639 (11.0)	554236 (18.7)	0.21958		1638 (11.0)	1712 (11.5)	0.015715		536 (10.2)	353 (8.8)	0.04663
5-6	1647 (11.0)	359634 (12.2)	0.0349		1646 (11.0)	1711 (11.5)	0.013791		555 (10.5)	478 (11.9)	0.04411
7-12	3781 (25.3)	481051 (16.3)	0.22493		3781 (25.4)	3844 (25.8)	0.009683		1357 (25.7)	1089 (27.2)	0.03207
≥12	5452 (36.5)	278768 (9.4)	0.67417		5446 (36.5)	5369 (36.0)	0.010739		2115 (40.1)	1733 (43.2)	0.06278
No. visits to any clinic in previous 2 years
0	507 (3.4)	482735 (16.3)	0.4608		507 (3.4)	453 (3.0)	0.020523		133 (2.5)	51 (1.3)	0.09302
1-3	1882 (12.6)	853807 (28.9)	0.40805		1882 (12.6)	1866 (12.5)	0.003237		516 (9.8)	274 (6.8)	0.1075
4-5	1176 (7.9)	374606 (12.7)	0.15846		1176 (7.9)	1147 (7.7)	0.007256		364 (6.9)	233 (5.8)	0.04492
6-10	2220 (14.9)	529060 (17.9)	0.08123		2219 (14.9)	2298 (15.4)	0.014777		739 (14.0)	526 (13.1)	0.02635
11-20	3067 (20.6)	411338 (13.9)	0.17689		3067 (20.6)	3162 (21.2)	0.015671		1108 (21.0)	901 (22.5)	0.03515
≥20	6071 (40.7)	307460 (10.4)	0.72693		6064 (40.7)	5989 (40.2)	0.010247		2410 (45.7)	2024 (50.5)	0.09522
Any hospitalisation	2387 (16.0)	178607 (6.0)	0.32646		2381 (16.0)	2366 (15.9)	0.002749		985 (18.7)	787 (19.6)	0.02389
Internalizing disorder consisted of mood disorders, anxiety disorders, and stress-related disorders.
Neurocognitively-active medications consisted of prescription opioids, antipsychotics, lithium, anticonvulsants, anti-Parkinson's, antidepressants,
Abbreviations: SMD, absolute value of the standardized mean difference; AUDIT-C, Alcohol Use Disorder Identification Test - Consumption; AI/AN, American Indian/Alaska Native; PI/NH, Pacific Islander/Native Hawaiian; COPD, chronic obstructive pulmonary disease; HIV, human immnodeficiency virus; PTSD, post-traumatic stress disoder; VACS, Veterans Aging Cohort Study; HDL, high-density lipoprotein; H…
Note: Reported as n(%)
